# Eight-year Combined Diet and Physical Activity Intervention Affects Serum Metabolites during Childhood and Adolescence: A Nonrandomized Controlled Trial

**DOI:** 10.1101/2024.04.01.24305105

**Authors:** Iman Zarei, Aino-Maija Eloranta, Anton Klåvus, Juuso Väistö, Marko Lehtonen, Santtu Mikkonen, Ville M. Koistinen, Taisa Sallinen, Eero A. Haapala, Niina Lintu, Sonja Soininen, Mustafa Atalay, Ursula Schwab, Seppo Auriola, Marjukka Kolehmainen, Kati Hanhineva, Timo A. Lakka

## Abstract

**Background:** Molecular mechanisms underlying the beneficial effects of long-term lifestyle interventions on cardiometabolic health during childhood and adolescence remain largely unknown. Such information would provide valuable insights into the prevention of cardiometabolic diseases since childhood. We therefore studied for the first time the effects of a long-term diet and physical activity (PA) intervention on serum metabolites in a general population of children.

**Methods:** We carried out an 8-year, nonrandomized, controlled trial in a population sample of 490 prepubertal children (257 girls, 233 boys) aged 6–9 years followed up until adolescence. We allocated the children to a combined diet and PA intervention group and a control group. We performed a non-targeted liquid chromatography–mass spectrometry (LC-MS) metabolomics analysis of fasting serum samples at baseline, two years, and eight years. We analyzed the intervention effects on serum metabolites using linear mixed-effects models adjusting for sex and age.

**Results:** The intervention had effects on 80 serum metabolites over two years, 17 of these metabolites being affected by the interevention until eight years. The intervention had effects on several fatty amides (such as palmitic amide, linoleamide, oleamide, elaidamide, capsiamide, myristamide, palmitoleamide, docosanamide, and erucamide), unsaturated fatty acids (such as 12-hydroxyheptadecatrienoic acid, hydroxyeicosatetraenoic acid, hydroxyoxohexadecanoic acid, and oxotetradecenoic acid), and acylcarnitines (such as octanoyl-L-carnitine, decatrienoylcarnitine, and valerylcarnitine) as well as many phospholipids and sterols over two years. Moreover, the intervention affected several gut-microbiota-derived metabolites (such as hydroxyferulic acid, hippuric acid, indolepropionic acid, pyrocatechol sulfate, 3-carboxy-4-methyl-5-pentyl-2-furanpropanoic acid, *p*-cresol sulfate, indolelactic acid, and 3,4-dimethyl-5-pentyl-2-furanpropanoic acid), amino acids (such as methoxybenzenepropanoic acid, glutamic acid, taurine, and hydroxyisoleucine), and purine metabolites (such as guanosine, inosine, xanthine, and hypoxanthine) over two years.

**Conclusions:** The diet and PA intervention had long-term effects on numerous serum metabolites that could influence cardiometabolic health since childhood. The intervention effects were most pronounced on serum fatty amides, but the intervention also affected other potentially important serum lipids, including fatty acids, acylcarnitines, phospholipids, and sterols, as well as serum gut-microbiota-derived metabolites, amino acids, and purine metabolites. These metabolites could be molecular mechanisms underlying the beneficial effects of long-term lifestyle interventions on cardiometabolic health since childhood.

**Trial Registration:** ClinicalTrials.gov NCT01803776. Registered 01 October 2007, https://clinicaltrials.gov/study/NCT01803776
