## Supplemental Table 1 for "Eight-year Combined Diet and Physical Activity Intervention Affects Serum Metabolites during Childhood and Adolescence: A Nonrandomized Controlled Trial": Zarei et al_Supplement 1.xlsx

### Sheet: Sheet1
Supplemental 2_Metabolite Annotation Information
Super-class	Sub-class	Final annotation	Average.Rt.min.	Average.Mz	Adduct.type	Level of identification	Publis database ID	MS.MS.spectrum
Lipid	Fatty amide	Capsiamide	10.783	270.279	[M+H]+	2	HMDB0040940	55.05471:6949 57.07033:58589 67.05383:5140 69.07002:15435 71.049:5542 71.08547:29451 72.04497:5699 74.05959:23941 81.06983:11188 83.08555:11280 85.10069:12982 88.07562:127890 93.06995:5696 95.08569:13519 97.06515:5049 97.10054:5593 100.07519:6190 100.11224:4625 102.09098:78911 107.08504:6672 109.10084:9700 111.11623:4398 114.09126:4453 116.10715:22267 121.10098:7406 130.12257:10011 144.13802:3459…
Lipid	Fatty amide	Docosanamide	11.947	340.357	[M+H]+	2	LM ID: LMFA08010020	55.05472:14082 57.07038:116036 60.08113:13398 69.07024:40835 71.08544:56966 74.05967:59551 81.06985:17327 83.08558:39713 85.10145:31608 86.05969:8201 88.07567:249462 91.7612:9945 91.85132:7733 95.08573:16265 97.10056:27714 100.07521:17662 102.0909:170304 105.34382:6696 109.10086:10653 111.11626:8050 114.09129:9129 116.10709:50701 121.10101:7408 130.1226:12454 158.15346:8609 180.7672:7807 185.0994…
Lipid	Fatty amide	Elaidamide	11.056	282.279	[M+H]+	2	LM ID: LMFA08010011	51.9329:2204 55.05437:19990 57.06991:27892 60.08064:6804 62.88055:2427 65.71883:2188 67.05431:10205 69.07014:46523 71.04953:3120 71.08535:22952 72.04435:2533 72.08032:4460 81.06989:22035 83.08556:52914 85.0649:2599 85.10063:8745 86.05962:8975 87.07965:2261 93.06989:9285 95.08565:27738 97.06507:12720 97.1015:47121 100.07524:18349 100.11123:2984 107.08498:11679 109.10104:20233 111.08076:12513 111.1…
Lipid	Fatty amide	Erucamide	11.541	338.342	[M+H]+	2	LM ID: LMFA08010028	53.0025:268936 55.01832:388264 55.05435:6779580 57.03359:935024 57.07032:15686830 58.06548:458230 67.05439:5004309 69.03366:570463 69.07012:20223320 71.04896:993038 71.08542:11734603 72.04439:1068303 72.08092:1741700 79.05377:1509539 81.06988:12550241 83.04902:905137 83.08559:23692692 84.08083:619526 85.06515:1072708 85.1015:6379220 86.05972:3904889 86.09601:700170 91.0541:220323 93.07002:4114465…
Lipid	Fatty amide	Fatty amide with formula C12H25NO	9.344	200.201	[M+H]+	3		57.07026:33304 58.94282:8049 59.93033:7841 59.94089:11811 60.9383:22774 69.06956:8115 71.0853:14242 74.06023:18519 74.93739:8660 75.93549:34845 75.94554:7772 76.9326:36037 77.94089:28731 77.95072:8137 78.94839:16990 81.06984:5042 83.08556:6987 88.07558:97112 88.95319:9105 90.94848:35068 91.93985:23186 91.96664:40819 92.94829:12908 93.93533:91025 93.94482:14807 93.95604:6763 94.94334:46824 95.0857…
Lipid	Fatty amide	Fatty amide with formula C13H25NO2	10.939	228.196	[M+H]+	2	PubChem CID: 92136104	53.03875:11059 55.05434:339904 57.03394:27809 57.07034:53848 67.05437:566192 69.07011:440619 71.04903:126406 71.0854:20503 73.06502:10739 79.05375:75245 81.06984:900617 83.04901:38581 83.08556:958261 85.06496:139946 85.10146:12740 87.04429:12421 91.05403:71323 93.06994:227180 95.0857:2129176 97.06517:193038 97.10143:718797 99.04435:11249 99.08084:79328 101.05965:41348 105.06947:105665 107.08504:1…
Lipid	Fatty amide	Fatty amide with formula C14H27NO	9.613	226.217	[M+H]+	3		53.03911:4063 55.01831:4264 55.05432:39568 57.06992:54583 67.05436:18129 69.07013:184342 71.04901:5999 71.0854:39151 72.08096:10313 72.9372:4420 77.9677:4013 79.05383:6848 81.0699:45831 83.04893:7980 83.08559:115130 84.0808:5374 85.06422:6598 85.10069:17534 86.05962:35452 91.05408:5665 93.07008:26200 95.08572:71360 95.56599:3815 97.06507:43792 97.1015:96770 99.07986:9618 100.07538:55649 104.94801…
Lipid	Fatty amide	Fatty amide with formula C15H29NO2 (isomer 1)	11.369	256.227	[M+H]+	3		55.05432:29065 55.43722:2320 57.07:14599 60.08069:11026 67.0544:42289 69.06965:83507 71.04902:4586 71.0854:6276 79.05384:8066 81.06993:74508 83.08571:66818 84.85772:2641 85.06423:6410 85.10146:4458 88.07559:3817 89.05914:4493 91.05409:6811 93.06998:10584 95.08583:109805 96.22428:2541 97.06427:4589 97.10064:87777 97.87207:2222 99.07988:7415 101.05966:3830 105.0695:5624 107.0854:18243 107.67721:266…
Lipid	Fatty amide	Fatty amide with formula C15H29NO2 (isomer 2)	11.28	256.227	[M+H]+	3		55.0545:22720 55.93466:3168 57.07023:15318 60.08094:15678 67.05405:27560 69.06989:54448 71.04958:2481 71.08595:6567 73.09344:2345 79.05449:3268 81.06959:50828 83.0853:43302 85.06496:5167 88.07558:5280 89.05991:2466 93.06996:8072 94.40775:2909 95.08537:81691 97.06516:6227 97.10121:67357 99.0808:8747 101.05964:2958 102.09189:3152 105.06948:3302 107.08611:11314 109.10159:38207 111.0807:3639 111.1169…
Lipid	Fatty amide	Fatty amide with formula C15H31NO	10.283	242.248	[M+H]+	3		51.46329:2959 55.05433:4475 57.06996:41125 67.05436:4451 69.07015:14092 71.08537:21175 74.05972:29347 81.06985:8889 83.08556:10489 85.10145:8815 86.05969:4995 88.07571:92291 95.08586:12381 97.10157:12157 100.07521:5745 102.09105:56576 103.24146:2908 107.08506:3053 109.10085:7052 111.11626:3170 116.10688:14158 121.10101:4138 123.11683:3858 130.12259:5880 165.95871:4354 166.95486:9099 167.00398:366…
Lipid	Fatty amide	Fatty amide with formula C17H33NO	10.513	268.264	[M+H]+	3		55.05453:57772 57.03362:7114 57.07013:95605 58.06515:4492 63.27084:4463 67.05407:28773 69.06981:138996 71.04914:8294 71.08558:57926 72.04453:5027 72.08051:13818 79.05398:7926 81.07012:63020 81.48913:4110 83.04909:9082 83.08509:137409 85.10089:28935 86.05998:26417 86.09621:7090 93.07017:26845 95.08521:90616 97.06459:37447 97.10081:138499 100.07549:53554 107.0854:29688 109.10112:51679 111.08001:369…
Lipid	Fatty amide	Fatty amide with formula C18H33NO (isomer 1)	9.495	280.264	[M+H]+	3		55.01827:2247 55.05463:32910 57.03388:2972 57.07024:39327 58.07339:2507 60.08108:2811 67.05425:45431 69.06999:57905 71.04953:2743 71.08542:15742 72.08091:2225 79.05424:8835 81.06974:87255 83.04887:3587 83.08552:59228 84.08075:5137 84.96007:2411 85.0649:3535 85.10138:4171 86.05972:9842 91.05412:10533 93.06995:17748 95.08565:99826 97.06493:14783 97.10139:42837 98.09647:3588 99.08073:6004 100.07513:…
Lipid	Fatty amide	Fatty amide with formula C18H33NO (isomer 2)	9.355	280.263	[M+H]+	3		50.46317:2539 55.05468:21413 57.07024:52504 58.06541:2881 58.07339:10000 60.08107:6286 66.3095:2333 67.05425:37107 69.07001:49713 71.08542:12598 79.05376:7620 81.06972:68159 83.04887:2900 83.08544:46904 84.08073:4334 85.06489:4784 85.10062:3986 86.05962:6708 88.46648:2853 91.054:6878 93.06981:14683 95.0856:70956 95.95347:2890 97.06508:8500 97.10138:31212 98.09646:4208 99.08072:4418 100.07496:1512…
Lipid	Fatty amide	Fatty amide with formula C20H41NO	11.478	312.326	[M+H]+	3		55.05472:12380 57.07026:72424 60.08113:8272 69.06998:33732 71.0852:41760 74.06019:33827 81.06985:11347 83.08564:23959 83.9289:4796 85.10145:18945 86.05969:8707 86.49685:4761 88.07553:158366 91.05408:6477 93.06997:5645 95.08573:12280 97.10146:19030 100.07616:11197 102.09084:97852 103.8913:4909 109.10086:6440 111.11737:5871 114.09129:9460 116.10704:30626 121.10101:5629 130.1226:17979 144.13805:8877…
Lipid	Fatty amide	Fatty amide with formula C24H47NO	12.006	366.373	[M+H]+	3		55.05468:39324 57.07026:102125 58.06547:3399 60.08113:9195 67.05424:25220 69.07004:110427 71.04903:6215 71.08534:65211 72.04441:6072 72.08097:7227 79.05451:9070 81.06976:66994 81.62453:2990 83.04895:4750 83.08549:125886 85.06498:4959 85.10136:38307 86.05954:20567 86.09682:4681 88.07559:7215 89.05994:3671 93.07002:23356 95.08571:70542 97.06525:28046 97.10136:117858 100.0751:36043 107.08492:25104 1…
Lipid	Fatty amide	Fatty amide with formula C36H74N4O2	11.48	595.584	[M+H]+	3		53.00284:5046 55.0547:16425 57.07006:81963 59.03176:5877 59.04925:42406 61.01078:22260 67.05408:30684 69.06984:26218 71.0856:62310 73.02886:6559 73.04721:8578 75.02573:78258 77.00555:10583 77.04147:4419 79.02115:8788 81.06956:64170 83.08524:40124 85.10105:37604 86.65194:3398 87.04425:8482 89.05956:53447 91.05736:8556 93.03637:54765 95.01627:12352 95.08537:91007 97.10113:48460 99.06207:4004 99.080…
Lipid	Fatty amide	Linoleamide	10.452	280.263	[M+H]+	2	HMDB0062656	55.05462:259827 57.0702:225644 62.20335:18282 67.05418:342050 69.06989:587701 71.04926:26701 71.08575:103807 72.04408:29804 79.05411:66889 81.07025:697511 83.04923:37985 83.08524:526846 84.08038:34180 85.06452:41182 85.101:47256 86.06026:96575 91.0544:78808 93.0695:163447 95.0853:800709 97.06469:108550 97.10095:383780 99.08022:49346 100.07556:166265 105.06985:92099 105.42731:19865 107.08567:16652…
Lipid	Fatty amide	Myristamide	10.069	228.232	[M+H]+	2	LM ID: LMFA01100064	55.05467:11091 57.03387:3703 57.07027:131114 59.03732:3620 67.05431:6464 69.07005:30220 71.0491:14876 71.0854:58013 72.04434:4701 72.08089:7414 74.06021:75435 81.06977:11980 83.08541:24511 85.0649:6404 85.1014:26063 86.05962:11948 88.07556:343322 95.08556:22684 97.06417:7415 97.10137:11808 100.0752:19785 102.09091:198846 107.08497:3995 109.10076:9698 111.08061:5065 111.11616:3999 114.09118:7514 1…
Lipid	Fatty amide	N-undecanoylglycine	11.03	242.177	[M-H]-	2	HMDB0013286	57.6247:1503 59.37736:1427 60.89221:1291 62.00195:1543 62.694:1589 70.27839:1369 79.19191:1846 87.84422:1740 91.48349:1879 91.76968:3274 99.92615:3180 112.98638:3827 116.92911:2670 123.6379:1572 142.23199:1660 146.96158:11781 167.40335:1720 174.9556:13653 181.16127:26491 198.18703:3196 224.16747:7924 225.15012:53310 242.17798:144043
Lipid	Fatty amide	Oleamide	10.745	282.279	[M+H]+	1	HMDB0002117	53.03881:18612 55.01796:41838 55.05442:565688 57.0337:53386 57.07:1041596 58.06512:33231 60.04456:17802 67.05444:348769 69.03319:27919 69.06968:1598999 70.06531:32685 71.0491:70726 71.08548:687037 72.04451:80490 72.08051:120126 73.06509:16152 79.05391:112679 81.06994:882760 83.04905:95170 83.08565:1737853 84.08092:36026 85.06508:78519 85.10084:383095 86.05978:330472 86.09618:61147 91.0542:15826 9…
Lipid	Fatty amide	Palmitic amide	10.625	256.263	[M+H]+	2	HMDB0012273	55.05434:27203 57.07006:315778 60.08082:9897 67.05451:10154 69.06981:72617 71.04918:21008 71.08553:148532 72.08054:13425 74.05983:169417 81.07003:20885 83.08504:54140 85.10086:56417 86.0599:34306 86.09624:8147 88.07578:768806 93.06933:8506 95.08494:33701 97.06448:14504 97.1006:43124 100.07542:49584 102.09113:462866 109.1011:12204 111.08096:13383 114.09155:19968 116.10728:141769 121.10128:16889 12…
Lipid	Fatty amide	Palmitoleamide	10.249	254.248	[M+H]+	2	LM ID: LMFA08010010	55.05473:160796 55.27648:16961 57.07022:237438 64.94079:16960 67.05421:97918 69.06989:415675 71.04874:19990 71.08577:157432 72.04412:22623 72.08067:41740 79.05415:26686 81.07018:203865 83.0853:554156 85.10105:73564 86.06005:105976 89.59209:16445 91.76157:21112 93.06965:83832 95.08537:197915 97.06478:144166 97.10108:423908 99.08028:31196 100.07561:189307 107.08591:106683 109.10137:159161 111.08028…
Lipid	Fatty amide	Pipericine	11.258	336.326	[M+H]+	2	LM ID: LMFA08020200	55.05451:83888 57.03389:5792 57.06999:65977 60.08109:18976 67.05408:92498 69.06981:192302 71.04955:6845 71.08566:43281 72.08092:6901 79.05445:20801 81.06953:212576 83.0489:8756 83.08524:182132 85.06492:12504 85.10139:21263 86.0604:21011 90.4733:6644 91.05403:14927 93.06966:36818 95.08535:245824 97.0647:31671 97.10113:154938 99.07982:10605 100.07565:40837 105.07045:22109 107.08575:40504 109.10157:…
Lipid	Phospholipid metabolism	LysoPC(16:0/0:0)	1.367	496.342	[M+H]+	1	LM ID: LMGP01050018	22.40021:58 43.01639:133 43.02954:13 43.05233:24 43.45438:24 45.02997:19 56.12815:26 56.1659:23 57.03335:35 57.07015:148 57.21965:7 60.07998:907 60.11396:17 71.06964:32 71.08372:69 71.33635:25 71.40666:26 80.97346:34 83.04696:218 83.08743:7 85.09813:125 85.10725:170 86.09559:3448 86.13351:48 86.15788:21 86.29335:16 86.39333:13 86.4273:12 86.63247:17 86.64864:22 86.72304:24 86.84569:20 95.08265:11…
Lipid	Phospholipid metabolism	LysoPC(18:2/0:0)	1.34	520.341	[M+H]+	1	LM ID: LMGP01050034/LMGP01050035	45.03321:141 58.06417:59 60.08065:557 60.1049:10 60.1382:7 60.15985:16 67.05373:83 71.07257:27 72.07552:75 81.06953:149 83.0862:41 86.09712:1745 86.1388:21 86.26578:44 86.49231:23 98.98178:26 104.10659:3924 104.15076:44 104.26202:30 104.28781:8 104.30764:28 104.33244:25 104.38573:15 104.47906:26 104.53559:56 104.77643:37 105.1079:71 105.14295:24 105.21468:22 121.09966:31 123.11749:70 124.99897:65…
Lipid	Phospholipid metabolism	LysoPC(20:2)	10.694	592.362	[M+FA-H]-	2	HMDB0010392	78.95942:33429 91.76307:7294 112.98645:15991 134.95967:3410 151.34091:3609 152.9968:10560 168.04265:17088 224.07121:79793 242.08176:19518 307.26538:846848 308.26926:12499 358.66513:4032 378.24594:3650 448.98343:4433 532.34009:320414 533.34247:8356 546.56384:3917
Lipid	Phospholipid metabolism	LysoPC(22:5)	10.369	614.344	[M+FA-H]-	2	HMDB0010402/HMDB0010403	59.01365:8525 78.95925:41130 116.92918:7318 152.99657:18981 168.04376:23055 198.78398:3750 224.07059:96131 231.21458:8524 236.47865:4192 240.68364:4097 242.08134:28585 251.20267:4927 285.26093:36559 329.24835:484428 330.25439:15986 396.37305:4451 519.06616:3818 554.32953:318268 555.33411:16163
Lipid	Phospholipid metabolism	LysoPC(O-18:0)	11.134	510.392	[M+H]+	2	LM ID: LMGP01060014	55.05468:2669 57.03347:5397 57.06985:16841 58.06543:7145 59.04938:7448 60.08108:66278 67.05431:2641 69.07007:4987 71.07284:5956 71.08532:17743 73.02883:2670 75.04381:16065 81.06979:2871 85.10139:10879 86.09601:167736 87.04421:2871 89.05923:14687 91.7603:3628 97.10139:2943 98.98445:5026 104.10654:1553846 105.11029:9657 109.10078:2676 125.00016:87421 133.08528:5571 140.06824:4229 184.07381:253980 1…
Lipid	Phospholipid metabolism	LysoPE(16:0/0:0)	10.609	438.298	[M+H]+	2	HMDB0011152	51.9404:4965 55.05434:6827 56.04952:4238 57.0699:13068 58.06505:9571 60.08069:12587 62.06005:5377 67.05385:7038 69.06957:11782 69.67135:3547 71.0854:7767 75.89536:3142 76.93961:3167 79.05384:8545 80.55235:3316 81.06985:5897 83.08485:12512 84.08041:34536 89.05914:10322 90.0447:2949 91.76037:6761 93.06997:3453 95.08574:7903 95.97764:4054 97.10056:9759 98.09563:4873 98.9836:8010 99.55684:3159 102.89…
Lipid	Phospholipid metabolism	LysoPE(18:1/0:0)	1.977	480.31	[M+H]+	1	HMDB0011506	44.04877:687 44.16189:17 44.25126:8 45.01009:32 57.51563:5 62.05978:738 62.10558:6 110.48744:6 114.85961:8 125.59355:5 150.06082:31 172.96527:52 188.26357:7 216.06265:70 265.2464:29 302.83127:5 308.29382:80 308.33704:6 333.52219:13 339.28751:560 339.50519:6 339.53079:24 340.15869:25 353.30542:15 419.24756:70 462.29935:630 462.3764:14 462.75:17 463.16846:29 463.22787:21 463.28058:36 463.98172:35 4…
Lipid	Phospholipid metabolism	PC(38:4)	13.899	810.601	[M+H]+	2		57.06997:12390 58.06596:23277 59.07362:9963 60.08117:172837 67.05445:6521 71.07268:44039 71.08549:9875 81.06995:14221 83.08568:6170 85.10082:8307 86.09615:752600 87.09988:17578 90.97678:9440 95.08586:10777 98.98466:17659 104.1068:78869 109.10101:9022 125.00036:289297 139.47916:6910 141.06923:7056 146.98166:113152 147.98573:12393 174.39372:5667 184.07422:7099380 185.07581:102600 186.07816:8916 390…
Lipid	Phospholipid metabolism	PI(25:0)	10.706	735.411	[M+Na]+	2	LMGP06010003/LMGP06010036	57.03351:6241 57.0703:8893 59.04946:43890 59.84285:3345 63.07592:3612 64.75822:3541 73.02828:10660 79.32723:3804 87.04427:15093 89.0599:50836 101.05965:5889 103.07548:10943 104.10659:5861 133.08537:18662 147.10153:7312 159.13718:4384 177.11186:4803 183.36549:4192 219.17302:143012 226.30159:4498 457.21323:6633 585.5188:4307 667.41656:6171 689.40381:6094 734.40198:9390 735.40356:472544
Lipid	Fatty acid (saturated)	Hydroxy-oxo-hexadecanoic acid	10.07	285.207	[M-H]-	2	LM ID: LMFA01170059/LMFA01170060	53.85115:1992 59.01365:9158 88.13553:2889 90.19099:2522 115.9211:6903 130.94391:3413 141.09183:68455 143.10805:111288 181.89899:3191 183.91438:9541 222.75975:2558 223.20825:3510 225.50334:2648 231.92993:2708 238.97849:5000 249.87482:10289 285.20651:18727 285.23849:4989
Lipid	Fatty acid (unsaturated)	12-HHTrE	9.225	263.201	[M+H-H2O]+	2	HMDB0012535	50.04515:2085 55.05436:13944 57.07023:12092 58.45644:2185 64.69888:2130 67.05431:16969 69.07014:16519 71.04895:3386 71.08588:4910 79.05379:29157 81.0699:33130 83.04886:3175 83.08549:5006 85.06489:4593 87.04342:2794 91.05396:20910 91.76694:2732 93.06992:52091 95.08574:17950 97.10137:3527 99.08071:4219 101.05956:2972 105.03364:4925 105.06927:32122 107.08499:24785 109.06509:4845 109.10075:10631 113.…
Lipid	Fatty acid (unsaturated)	Hydroxyeicosatetraenoic acid	9.834	319.228	[M-H]-	1	HMDB0006111	59.01372:27542 62.14957:2217 65.25224:2051 69.03449:6618 77.89984:2328 101.2467:2720 102.29947:3045 107.08674:7062 115.92118:2894 127.15526:2574 135.11755:11866 136.89575:5089 139.11319:8390 153.12804:3827 163.11366:15608 163.14946:3296 177.09331:2976 179.10907:82586 187.06554:2728 203.18097:8877 205.93666:3375 207.10214:10405 208.10944:6615 229.19707:3634 240.10046:8284 257.22739:33789 275.23712…
Lipid	Fatty acid (unsaturated)	Oxo-tetradecenoic acid	9.99	239.166	[M-H]-	2	LM ID: LMFA01060186/LMFA01060187	53.79166:1388 67.64399:1571 75.22945:1580 82.16573:1449 96.96101:1818 99.58231:1712 102.26614:1693 102.95729:2965 103.92026:3447 104.13564:1748 110.35296:1729 112.98771:1543 149.55219:1852 181.16051:40626 181.89816:9376 183.91393:19451 195.13972:1880 195.17593:5357 201.83086:1665 201.92336:2335 223.02827:6530 238.57971:1895 239.16806:4906 239.20314:2351
Lipid	Fatty acid (unsaturated)	Unknown fatty acid with formula C23H32O3	9.476	355.228	[M+Na-2H]-	3		54.37242:2407 66.04204:2539 91.76428:4089 105.04801:2438 110.63093:2891 131.72826:2840 163.11258:39485 164.32642:2826 179.10738:46690 234.15471:3213 309.88898:3775 337.21832:3596 355.22519:106754
Lipid	Acyl carnitine (unsaturated)	Decatrienoylcarnitine	5.939	310.201	[M+H]+	2	LMFA07070016	55.05468:14761 57.03387:8431 60.08111:68601 67.05431:8875 71.04896:2737 79.0544:41182 81.06982:14945 83.04887:3681 85.02841:1133102 86.03161:2471 87.53466:2067 91.05401:3731 91.76613:2626 93.03328:3480 93.06982:69417 95.04873:3024 95.08566:4930 103.03867:3103 105.0694:6165 107.04922:23719 107.08594:10606 111.04388:16915 121.10081:113612 125.05991:6695 130.06619:2232 131.08519:23541 144.10144:2814…
Lipid	Acyl carnitine metabolism	Acylcarnitine (C11) with formula C18H33NO4	0.781	328.249	[M+H]+	3		57.03286:105 57.05603:7 60.08081:29 61.01867:6 63.557:11 69.06854:31 83.08538:286 85.02845:980 85.06465:144 85.26654:30 85.35632:50 85.36861:12 85.4654:16 87.90696:5 98.9846:147 103.88647:5 110.54649:9 125.6375:14 141.03178:190 144.10316:154 144.1266:16 144.15935:7 149.23064:27 167.14203:255 167.8065:13 170.72121:15 174.98657:94 259.20099:5 269.17471:491 269.45483:56 269.61539:12 271.32916:22 275…
Lipid	Acyl carnitine metabolism	Octanoyl-L-carnitine	0.903	310.202	[M+Na]+	1	HMDB0000791	26.45371:32 39.55627:5 54.03766:7 60.07798:65 72.35331:13 83.04801:89 84.29085:8 85.02808:1238 85.26628:19 85.28232:19 85.33047:47 85.33936:27 85.41256:8 87.04312:201 87.06226:25 87.08482:11 89.05914:48 93.07092:275 103.03764:62 107.08662:113 107.13203:7 121.10066:498 121.14791:7 131.08665:87 149.09621:109 157.04639:28 164.93446:70 164.97028:6 167.10463:79 167.94191:30 171.06165:17 187.72133:6 22…
Lipid	Acyl carnitine metabolism	Valeryl/isovaleryl carnitine	3.069	246.17	[M+H]+	2	HMDB0013128/HMDB0000688	51.65079:2244 57.07028:4646 60.0811:20336 85.02841:158865 85.06494:4115 87.85252:2502 91.40202:2737 144.10188:3210 146.05948:3151 183.91299:22103 187.0957:41946 188.07047:9382 199.94173:7167 201.92207:8402 203.93759:2788 213.95868:7899 215.02245:2795 217.95328:7316 227.93787:4064 231.96989:4050 246.10399:4274 246.16991:117342
Lipid	Sterol	Etiocholanolone sulfate/Epiandrosterone sulfate/Androsterone sulfate	6.926	369.174	[M-H]-	3	HMDB0013232/HMDB0062657/HMDB0002759	54.55558:2239 95.36082:2732 97.95842:2816 103.19841:2919 212.76813:2792 266.44016:2738 369.17307:83027
Lipid	Sterol	Sterol with formula C29H46O2	12.48	427.357	[M+H]+	3		55.05474:17611 57.0703:21764 60.08112:16853 67.05443:4132 69.07014:115131 71.08533:15087 81.07008:20314 83.08559:40000 85.10079:5217 86.09612:16450 91.76046:4070 93.07006:4740 95.08582:19449 97.10156:22020 105.70587:3239 109.10098:12500 111.11732:14653 123.11696:9920 125.13314:3849 131.15811:3112 133.10008:4095 135.11678:4824 137.09596:4739 137.13251:4868 149.09691:19322 149.13309:4669 163.11186:…
Lipid	Sterol	Testosterone/Epitestosterone sulfate	7.345	367.158	[M-H]-	2	HMDB0002833/HMDB0013230	96.96079:8349870 254.30124:27940 367.15628:14066981
Microbita-derived	Microbita-derived	Hydroxyferulic acid	4.647	209.046	[M-H]-	2	HMDB0141258	53.25567:1721 64.13289:1959 66.54768:2391 86.36158:1992 87.92562:6493 103.92123:6952 104.92113:2257 121.03014:100063 163.32355:2306 178.91122:4271 209.04654:15272
Microbita-derived	Microbita-derived	Hippuric acid	3.445	180.066	[M+H]+	1	HMDB0000714	50.01567:3461 51.02348:6488 53.03882:18341 57.0703:3808 65.93724:2799 77.03793:12359 84.9594:9191 88.9524:3533 93.2414:2568 95.04851:11066 96.6105:2734 99.95567:2441 103.93954:9604 105.03373:2364716 106.03633:11657 106.99158:2675 111.02299:5476 121.00752:4648 134.06064:6932 139.01761:6801 147.96506:9498 149.00346:3402 149.02245:4072 162.05403:4915 180.06609:22815
Microbita-derived	Microbita-derived	p-Cresol sulfate	3.705	187.007	[M-H]-	1	HMDB0011635	53.20235:3526 53.9673:2608 57.62613:2786 58.94033:2625 67.52972:3073 74.49049:2991 79.9577:243691 80.96548:66459 86.20816:3096 92.32536:3349 99.92647:5675 101.37941:2885 107.05119:768473 108.05402:20998 114.96953:4018 115.92139:3774 142.96416:3319 143.89943:6482 182.59006:3406 187.00763:767495
Microbita-derived	Microbita-derived	Indolepropionic acid	5.91	190.086	[M+H]+	2	HMDB0002302	53.03871:4400 55.01827:244276 73.02824:3121 77.03887:4945 82.93271:3341 95.04874:4263 105.0449:3081 118.95432:12156 119.96245:2772 129.98323:6915 130.0648:2914883 130.95438:8453 131.06834:29928 132.97031:5740 133.94136:3788 141.00073:21519 143.97231:3827 144.08067:17772 147.95641:4321 154.06483:3345 157.97804:3823 158.02702:3037 172.07486:551208 175.98802:11450 190.08531:450759
Microbita-derived	Microbita-derived	Indolelactic acid	4.717	130.065	[M+H]+	2	HMDB0000671	51.37843:1505 55.45656:1935 57.07005:8418 65.21259:1709 67.05402:3273 67.41853:1619 72.73339:2044 74.09623:11398 82.4977:1820 84.04439:9839 84.95962:5091 88.95184:2111 94.50467:1873 103.05492:2304 114.84671:1953 130.06525:237820 130.15953:68422
Microbita-derived	Microbita-derived	Pyrocatechol sulfate	1.946	188.987	[M-H]-	1	HMDB0059724	79.95568:4421 79.95772:19084 80.96555:6231 81.19478:2216 84.50368:2310 89.26823:2112 91.7626:2151 99.92672:10669 100.9539:9964 101.95232:25493 102.92391:2643 109.03032:217885 110.0329:6153 132.91782:11455 135.26112:2133 143.86526:2553 144.89888:20392 145.89987:8351 145.94147:10022 160.89281:20308 160.91385:3557 161.89383:11051 188.98598:115354
Microbita-derived	Microbita-derived	3,4-Dimethyl-5-pentyl-2-furanpropanoic acid	9.553	239.164	[M+H]+	2	HMDB0112083	55.0547:12034 57.07016:16186 67.05434:7215 69.06997:18574 71.04899:7839 71.08536:15623 73.06497:4567 81.0697:26419 83.08545:15618 85.06493:8940 93.06992:11419 95.08575:36756 97.06512:7467 97.10143:10059 99.0443:9718 99.08076:7639 101.02299:9706 103.07544:5905 105.06947:15592 107.08491:14861 109.06502:27660 109.10107:30094 119.08513:32782 121.10095:13059 123.0804:62791 123.11678:9432 125.0268:8679…
Microbita-derived	Microbita-derived	3-Carboxy-4-methyl-5-pentyl-2-furanpropanoate (3-CMPFP)	8.731	209.117	[M+H]+ plus neutral loss of acetate (CH3COOH)	2	HMDB0061643	55.05431:2734 57.07031:17065 67.05433:3294 69.07008:3875 72.93717:3854 79.05379:3932 81.06981:3681 84.95957:20323 85.06419:4358 86.94263:3257 90.94781:4093 91.76615:2324 93.06992:5079 95.04885:16393 95.08569:4757 97.06422:2994 100.95853:78702 102.94749:2699 102.96831:2478 104.96327:3081 107.08606:5376 109.10189:3109 114.98422:4942 116.96378:2361 121.02766:8933 121.10094:3828 130.93164:3823 130.96…
Nucleotide	Purine metabolism	Guanosine (2-amino-inosine)	1.688	284.099	[M+H]+	1	HMDB0000133	50.32548:2039 54.36612:1912 55.40438:1979 57.07034:2146 71.93494:2433 83.08491:2905 91.7671:3083 110.03436:3009 126.72419:2747 128.26863:2507 135.03036:3204 142.78206:2770 152.05688:591886 198.52547:2710 222.23055:2861 241.94958:3869 268.17383:2624 284.10077:4137
Nucleotide	Purine metabolism	Hypoxanthine	1.483	137.046	[M+H]+	1	HMDB0000157	40.01679:59 55.02903:1545 55.06007:53 67.02814:118 67.24447:30 82.03971:1496 82.08183:14 82.36606:18 83.02309:46 92.02425:49 93.00792:315 94.04042:1770 94.08315:53 94.09634:16 94.18959:17 94.29419:38 94.51689:46 94.63506:20 110.0344:4507 110.07918:76 110.13019:7 110.16982:26 110.31218:72 110.36364:22 110.4001:24 110.50136:22 119.03429:4483 119.21472:27 119.37704:33 119.49979:68 120.019:241 120.19…
Nucleotide	Purine metabolism	Inosine	2.66	269.089	[M+H]+	1	HMDB0000195	23.02767:7 28.01569:45 35.62997:18 43.01652:45 43.06323:15 45.37157:16 55.02762:154 57.03153:41 61.02822:176 61.06089:8 64.74676:8 67.02819:290 69.03268:157 71.01225:34 82.0387:417 82.0787:11 94.0388:634 94.06818:8 94.12144:8 103.14319:9 110.03498:1161 110.07517:17 119.03296:735 119.194:24 119.33954:37 119.38126:5 119.64012:69 119.70029:8 119.87896:22 120.01701:114 137.04559:5211 137.16367:26 137…
Nucleotide	Purine metabolism	Xanthine	1.845	151.026	[M-H]-	1	HMDB0000292	20.1156:28 20.3631:46 21.8556:7 26.21642:5 26.29963:31 26.39434:26 26.51618:6 26.75986:30 26.97941:18 27.15822:7 28.21798:11 29.25611:10 29.546:21 31.19001:16 34.67664:13 36.36518:50 40.17997:12 41.29226:18 41.99792:237 42.1013:8 45.39368:37 46.75519:19 47.55391:5 48.01201:30 48.52882:10 49.70108:15 51.37451:26 54.57066:39 62.0888:45 65.58617:19 65.99523:110 68.60307:9 69.49156:20 85.39272:46 89.…
Amino acid	-	Amino acid derivative with formula C7H13NO2S	2.467	176.074	[M+H]+	3		55.01794:7621 58.9953:18165 72.081:98455 72.93723:2125 74.00591:2716 74.93742:4800 76.02154:12780 83.94133:4412 85.0107:5878 86.98965:20701 87.02665:31858 88.03956:2687 99.96043:4236 100.95761:3740 101.95117:2902 104.53015:2086 105.00037:18025 113.04202:18440 114.95632:16241 115.96481:8232 116.97227:8080 117.97968:10499 118.95464:16823 119.96257:5246 129.98337:7152 130.0679:35332 130.9548:10353 1…
Amino acid	Arginine and proline metabolism	N-(3-acetamidopropyl)pyrrolidin-2-one	2.312	185.129	[M+H]+	2	HMDB0061384	55.05435:3346 57.06991:2870 67.05438:3181 69.07014:5643 71.04903:4221 72.04443:2408 75.02611:3418 78.94994:6418 79.05386:2686 81.06987:4310 83.04897:4662 83.08559:7410 88.95242:2834 93.03678:4428 93.06999:4147 97.06429:2943 98.05972:8535 100.07504:12172 101.05968:6416 104.94781:13049 106.96321:24380 107.08509:6351 109.10088:3789 111.0441:4475 113.57404:2468 114.97127:13969 115.96953:2773 121.1010…
Amino Acid	Glutamate metabolism	Glutamic acid	6.442	148.06	[M+H]+	1	HMDB0000148	25.24342:9 41.03872:127 48.4908:24 54.07698:24 56.04963:739 56.0914:5 84.04458:2441 84.08373:28 84.10298:36 84.36106:8 85.02783:156 88.06332:10 102.0562:373 102.11009:17 117.70024:6 130.97665:6
Amino Acid	Leucine, isoleucine and valine metabolism	Hydroxyisoleucine	4.319	148.097	[M+H]+	2	HMDB0029449	28.01584:98 28.37866:7 33.23708:5 33.97606:6 37.8804:15 38.93299:24 43.22134:7 47.41745:22 50.9837:14 56.04941:318 56.27023:9 56.98641:12 57.12284:5 57.36198:5 58.06456:414 58.0964:10 58.10888:8 58.14728:12 59.04709:63 73.55412:22 74.02429:393 74.18401:21 78.80409:6 79.98635:5 84.04277:60 86.24246:14 86.837:15 94.26225:15 102.05214:76 122.78955:5 128.32367:10 134.59966:12 137.20801:7 137.44746:6 …
Amino Acid	Leucine, isoleucine and valine metabolism	L-Norleucine	1.403	345.184	[M+H]+	2	HMDB0001645	78.55016:2745 86.09601:174474 111.47818:3288 121.55477:3143 132.10187:218291 225.53168:3158 258.90231:8263 270.02429:3624 288.03357:2920 314.01263:4388 332.02258:5089
Amino acid	Lysine metabolism	N-acetyl-lysine	5.744	189.124	[M+H]+	1	HMDB0000206	26.30387:15 27.52735:7 52.99576:13 58.67004:8 84.08031:36 92.98665:6 112.08527:11 116.27166:5 126.09128:887 143.11931:165 164.69797:9 171.20601:11 183.30244:9 189.12343:511 189.1825:6 189.53232:29
Amino Acid	Methionine, cysteine, SAM and taurine metabolism	Taurine	5.487	124.007	[M-H]-	1	HMDB0000251	20.46548:37 20.47319:6 21.81712:31 30.17811:17 30.59356:51 39.86715:17 40.877:29 57.88037:12 68.57091:21 79.95705:673 80.26064:7 84.16022:10 85.12038:25 115.96223:10 124.00626:646 124.04042:14
Amino Acid	Phenylalanine and tyrosine metabolism	Methoxybenzenepropanoic acid (Methoxyhydrocinnamic acid)	5.718	179.072	[M-H]-	2	HMDB0011751	63.54793:2028 66.35653:1790 75.70203:1721 77.19254:1918 82.77451:2193 88.03365:1852 89.43539:2043 90.99834:18786 97.84087:1824 100.26255:2098 103.92023:3735 103.97049:2110 121.03025:5441 131.05066:5583 133.06577:39292 134.87628:15952 134.96869:3214 134.9879:45528 135.04607:3964 148.90198:4500 150.955:3699 178.90215:2978 178.97934:6184 179.07217:41726
Amino acid	Phenylalanine and tyrosine metabolism	Phenylacetylglutamine	3.565	265.118	[M+H]+	2	HMDB0062645	56.04964:3121 72.08054:3171 83.05996:31531 84.04446:136631 91.05427:133198 101.0704:37819 102.05494:12003 116.98449:6180 129.06622:118792 130.04968:915424 131.00024:9320 136.07549:134242 147.07643:121175 173.03813:18164 176.99826:5528 191.04858:19423 195.00455:3108 202.98549:3838 219.04448:9932 219.11215:9634 220.09689:6176 220.99477:9195 232.95892:6033 232.99602:3507 233.06013:6359 247.1075:2266…
Amino acid	Tryptophan metabolism	5-Hydroxyindoleacetaldehyde	5.664	176.071	[M+H]+	2	HMDB0004073	59.14422:2059 66.93835:2101 82.93275:3648 83.94129:3131 85.94469:3049 95.61297:2008 98.95929:6771 99.96037:32978 100.95848:30678 101.95112:3824 114.9562:7194 115.96712:7393 116.97222:3850 117.97951:6878 118.95444:22499 119.96251:7656 129.98314:9939 130.06493:155737 130.95436:15348 131.99834:3106 132.96892:9192 133.94142:6508 133.97673:6412 134.94992:3694 141.63335:2011 143.95108:6619 143.9986:692…
Amino acid	Tryptophan metabolism	Serotonin	1.707	177.102	[M+H]+	1	HMDB0000259	26.41744:32 29.61132:5 39.3068:8 49.77825:6 51.34655:11 54.99571:13 55.93211:41 63.08167:6 67.04047:115 74.12721:6 74.70113:6 77.03637:136 77.07467:6 88.6721:5 96.34417:5 100.55191:11 105.07058:575 108.32085:10 115.05592:648 116.06042:133 116.27355:9 116.94118:6 117.05812:243 117.30581:9 118.1651:13 120.0459:80 120.79235:19 130.05847:38 131.04872:88 132.04648:22 132.08113:1641 132.13263:41 132.34…
Xenobiotic	Chemical	[2 or 6] Hydroxybenzothiazole	5.654	152.017	[M+H]+	2	HMDB0247072	65.03843:7798 72.93662:5185 80.04922:16636 90.94787:5340 92.04962:74162 93.01208:13920 93.06998:4689 104.94803:7161 104.96333:15861 105.96311:17917 106.96324:12837 107.08508:8063 108.08855:7656 109.01019:19827 111.02311:58047 119.03568:13430 119.98124:5148 121.0075:29567 124.02128:85393 125.03868:39501 134.00618:3589 139.01761:14463 152.01591:4995780
Xenobiotic	Chemical	1,3-diphenylguanidine	3.819	212.118	[M+H]+	2	PubChem CID: 7594	53.03888:13536 70.06528:31305 71.07291:9544 77.03831:4456 94.06509:43513 95.04885:7935 105.04503:5448 107.33678:3170 119.06055:54868 141.00081:44090 149.04149:2281 158.01778:4610 159.01355:3447 170.02727:6346 186.319:2458 195.09189:19509 212.07489:57837 212.11836:274723
Xenobiotic	Chemical	Benzyl butyl phthalate	9.35	313.143	[M+H]+	2	PubChem CID: 2347	54.23061:2325 57.07032:11989 57.83908:2370 59.60906:2364 61.54665:2276 65.03844:5528 66.0074:2374 78.1627:2954 83.08559:4066 91.05406:1043656 92.05711:6380 121.10104:2684 149.02242:376755 205.08626:7802 226.87756:6174 266.84564:2832 266.87457:12519 277.21509:5227 280.23865:2872 284.84708:3975 284.88354:4391 313.2016:4410 313.23315:4313
Xenobiotic	Chemical (Drug)	Dibenzylamine	4.358	198.128	[M+H]+	2	PubChem CID: 7656	55.05437:5264 55.93471:2243 57.07035:4070 69.07017:4577 72.93726:5715 81.06991:2585 83.08492:6168 84.95946:3551 89.93949:2879 91.05418:389027 97.10063:6154 104.94829:16433 104.9634:9485 105.93404:6521 105.96404:9947 106.06457:15917 106.96333:35602 107.9502:2331 132.95741:8698 133.96066:9178 134.95828:12222 137.7515:2308 149.96053:4370 150.96895:8104 151.97157:5374 152.96974:31758 157.01831:3793 1…
Xenobiotic	Chemical (Drug)	Naproxen	7.725	253.083	[M+Na]+	2	HMDB0001923	52.78431:1878 55.01796:8938 57.06992:3900 60.08116:4362 64.07269:2161 66.17152:1898 66.95815:1953 69.03368:2637 69.07015:2476 75.96631:2247 88.09602:2556 95.08578:4084 95.29723:2785 96.60874:2338 98.98458:5412 104.64381:2241 119.08627:2590 179.10512:2889 189.16408:4304 199.07584:4804 207.06461:3280 207.10136:3610 207.17488:4380 217.08617:14287 225.14687:3448 235.09769:19078 235.16985:3520 253.082…
Xenobiotic	Chemical (Drug)	Tranexamic Acid	5.484	141.091	[M+H-NH3]+	2	HMDB0014447	53.03884:46707 55.01794:2578 55.05446:17954 57.03394:6179 57.07032:4422 66.00943:2014 67.05437:18064 67.0992:1738 69.07014:4283 71.04905:17649 72.91891:2064 77.0383:7241 81.03319:9185 81.06985:19285 83.04897:2253 83.08559:2221 85.02854:4399 85.06499:4186 85.58985:1913 87.04444:9995 91.76122:2306 93.06999:3738 95.04892:50901 95.08574:179526 96.96278:5350 97.0652:4835 98.9416:2124 99.04343:5990 99.…
Xenobiotic	Flavonoid	Flavonoind with formula C17H18O5	9.179	303.125	[M+H]+	3		55.05472:3735 55.93467:3185 56.94251:9165 57.0703:5507 67.05437:6187 69.07012:6672 70.95763:20753 71.92912:2600 72.93724:22870 74.95279:5694 81.06985:8923 83.08557:6180 86.95267:7351 88.96832:10661 89.94024:4495 90.94792:19501 93.06997:3022 95.08485:3832 97.10056:2895 100.96913:3646 101.17154:2245 102.94754:15025 103.08739:2698 104.96337:38412 107.08507:2420 109.10087:2596 114.98428:3455 115.0065…
Xenobiotic	Food additive	Antioxidant 2246 (methylene di-t-butyl-cresol)	10.55	339.233	[M-H]-	2	PubChem CID: 8398	70.03345:40346 81.42216:40736 91.76341:100112 114.75131:46089 158.38623:46900 163.11246:37498692 244.60286:56842 339.23007:36641104
Xenobiotic	Phenolic acid	Phenylsulfate with formula C7H6O6S	2.846	218.995	[M+H]+	3		53.03913:2235 53.41559:1823 55.05435:2227 58.06548:5510 67.63312:2070 70.95823:2134 74.9528:3920 87.0443:2507 88.68008:2303 88.88322:2285 90.94788:5435 94.22705:1841 111.04411:2490 118.94213:7375 128.99927:5645 136.95284:3988 141.00076:6222 144.99547:4075 146.05957:7171 147.01022:4451 163.00534:2472 170.00621:2493 172.98898:15690 186.989:4730 188.96921:2867 191.00108:20237 191.05617:2753 192.9642…
Xenobiotic	Phytochemical	Betonicine (Hydroxyproline betaine)	4.722	160.097	[M+H]+ +neutral loss of 44	1	HMDB0029412	20.47673:5 21.2744:9 27.46744:12 28.0733:9 30.559:8 30.96935:6 34.64449:23 35.55818:24 35.72199:22 37.90511:5 40.88701:13 42.3909:6 42.87169:6 45.48711:6 49.99055:5 54.76861:12 54.91217:8 54.94049:6 56.9408:8 57.05618:13 57.58212:26 58.06811:55 60.75053:5 63.80665:11 65.48224:7 69.43007:6 70.06726:132 74.18505:8 74.20448:6 79.59431:8 88.07873:444 88.53729:26 90.83621:23 91.54874:23 92.89359:6 99.…
Xenobiotic	Phytochemical	Hericerin	11.262	420.253	[M+H]+	3	HMDB0038587	53.00246:2406 55.93467:152812 56.94247:9078 57.03389:3227 57.07029:75777 58.0734:5906 60.08113:11365 69.0336:4312 69.07007:3593 71.08537:142479 71.92912:58550 72.08854:19204 72.93716:84972 73.94488:10192 74.95274:7260 81.06979:2804 85.10143:72866 86.10433:11147 89.93934:29515 90.94781:114448 94.0407:2453 96.11686:2516 102.94755:25182 104.96325:8278 105.93496:34719 107.94999:26445 108.9585:14599 1…
Xenobiotic	Phytochemical	Methyl-proline (isomer 1)	3.914	130.086	[M+H]+	2		74.94032:10 82.06303:56 84.08007:2520 84.11787:31 84.13138:6 84.30761:52 84.36016:29 84.76901:10 130.08563:971 130.388:6 130.47517:17
Xenobiotic	Phytochemical	Methyl-proline (isomer 2)	4.251	130.086	[M+H]+	2		23.13411:5 24.39034:9 26.1146:5 29.68677:14 31.39889:11 39.48321:7 42.40089:5 44.16969:6 54.18716:14 57.07279:91 57.08621:7 57.70707:19 58.17239:27 65.03704:98 69.05535:54 74.09387:25 78.36063:5 84.08041:1904 84.12997:25 84.22858:7 84.2477:21 84.37798:20 84.41038:10 84.58598:13 85.2774:24 90.20276:7 90.89686:14 102.43443:7 102.92014:9 104.61494:5 112.11021:89 112.89391:7 130.08507:451 130.40784:29
